# An approach to assess the patient benefit of demand management strategies

**DOI:** 10.1101/2023.04.16.23288617

**Authors:** Martín Yago

## Abstract

**Background:** Much of the testing performed by clinical laboratories does not translate into benefit for patients. To reduce the number of these low-value tests, laboratories use different intervention strategies, trying to adapt the analytical demand to clinical needs. The effectiveness of these interventions is usually evaluated through indicators related to the activity or cost rather than the benefit they imply for patients.

**Methods:** We have derived expressions that relate the fraction of patients tested (*R*_*t*_) and the abnormal result rate (*R*_*a*_) obtained by the requesting physician with the net benefit that the use of the test represents for both tested and untested patients.

**Results:** The behavior of physicians regarding the use of a test in each healthcare context and the effect of an intervention on this behavior can be characterized by these two parameters: *R*_*a*_ and *R*_*t*_. An increase in the value of *R*_*a*_ implies a greater net benefit for all patients attended. When the physician is selective in the use of the test, an increase in the value of *R*_*t*_ implies a greater benefit for untested patients but represents a limit to the increase in *R*_*a*_.

**Conclusions:** Interventions aimed at reducing the demand for tests should act primarily by increasing selectivity in the use of tests, increasing the benefit for the patients tested and compensating the harm that the reduction in testing entails for patients who are not.
