## Supplementary material for "An approach to assess the patient benefit of demand management strategies": raw data

### Sheet: Hoja1
BEFORE THE INTERVENTION									AFTER INTERVENTION
Physician	Patients	Tests	Abnormal results	Rt0	Ra0	Beta0			Patients	Tests	Abnormal results	Rt1	Ra1	Beta1		Delta Beta	DeltaRa	Gamma (m=0,12)
1	9542	182	36	0.0190736	0.197802	0.0194444			8137	29	6	0.00356397	0.206897	0.00357671		-0.0158677	0.00909435	-0.00120202
2	8853	449	64	0.0507173	0.142539	0.0534269			7491	247	37	0.0329729	0.149798	0.0340972		-0.0193298	0.0072586	-0.000188175
3	9029	384	67	0.0425296	0.174479	0.0444187			7511	173	25	0.0230329	0.144509	0.0235759		-0.0208428	-0.0299705	-0.00184208
4	8194	239	32	0.0291677	0.133891	0.030044			10847	105	28	0.0096801	0.266667	0.00977472		-0.0202693	0.132775	0.00101628
5	8457	81	20	0.00957786	0.246914	0.00967049			7396	17	4	0.00229854	0.235294	0.00230384		-0.00736665	-0.0116195	-0.000961697
6	7423	289	48	0.038933	0.16609	0.0405102			7365	141	39	0.0191446	0.276596	0.0195183		-0.020992	0.110506	0.00118936
7	7138	228	43	0.0319417	0.188596	0.0329957			7255	34	13	0.00468642	0.382353	0.00470849		-0.0282872	0.193756	-0.0010281
8	5987	142	33	0.0237181	0.232394	0.0242943			6302	26	8	0.00412567	0.307692	0.00414277		-0.0201515	0.0752979	-0.00195297
9	6366	349	42	0.0548225	0.120344	0.0580023			6574	333	40	0.0506541	0.12012	0.0533568		-0.00464549	-0.000223719	-1.35343e-05
10	6030	449	50	0.074461	0.111359	0.0804515			6695	486	61	0.0725915	0.125514	0.0782735		-0.00217806	0.0141558	0.00112685
11	5713	82	23	0.0143532	0.280488	0.0145622			6202	23	4	0.00370848	0.173913	0.00372229		-0.01084	-0.106575	-0.00213638
12	6165	503	46	0.0815896	0.0914513	0.0888379			6610	92	15	0.0139183	0.163043	0.0141148		-0.0747231	0.0715922	0.00314375
13	5914	409	32	0.0691579	0.0782396	0.0742961			7444	487	59	0.0654218	0.12115	0.0700014		-0.00429466	0.0429103	0.00318313
14	5701	459	56	0.0805122	0.122004	0.087562			6589	419	49	0.0635908	0.116945	0.0679092		-0.0196528	-0.00505925	-0.000382961
15	5221	311	59	0.0595671	0.189711	0.0633401			4826	137	21	0.0283879	0.153285	0.0292173		-0.0341228	-0.0364259	-0.00344299
16	4521	70	6	0.0154833	0.0857143	0.0157268			3934	5	0	0.00127097	0	0.00127259		-0.0144542	-0.0857143	0.000386494
17	4404	25	9	0.00567666	0.36	0.00570907			4066	11	4	0.00270536	0.363636	0.0027127		-0.00299637	0.00363636	-0.000709263
18	4437	68	18	0.0153257	0.264706	0.0155642			4432	24	11	0.00541516	0.458333	0.00544465		-0.0101196	0.193627	-0.000410126
19	4293	419	64	0.0976007	0.152745	0.108157			4387	111	17	0.025302	0.153153	0.0259588		-0.0821981	0.000408523	-0.00268094
20	4068	53	14	0.0130285	0.264151	0.0132005			3736	10	3	0.00267666	0.3	0.00268384		-0.0105167	0.0358491	-0.00141977
21	3766	151	38	0.0400956	0.251656	0.0417704			4018	22	14	0.00547536	0.636364	0.00550551		-0.0362649	0.384708	-0.00265647
22	3948	250	20	0.0633232	0.08	0.0676041			4642	63	7	0.0135717	0.111111	0.0137585		-0.0538456	0.0311111	0.00258187
23	3900	130	2	0.0333333	0.0153846	0.0344828			3305	168	9	0.0508321	0.0535714	0.0535544		0.0190716	0.0381868	4.9888e-05
24	3553	93	21	0.0261751	0.225806	0.0268786			7426	62	17	0.00834904	0.274194	0.00841934		-0.0184593	0.0483871	-0.00154572
25	3526	257	31	0.0728871	0.120623	0.0786173			3645	39	11	0.0106996	0.282051	0.0108153		-0.067802	0.161429	0.00170369
26	3585	53	7	0.0147838	0.132075	0.0150057			2928	5	1	0.00170765	0.2	0.00171057		-0.0132951	0.0679245	-4.43547e-05
27	3560	288	34	0.0808989	0.118056	0.0880196			5182	73	20	0.0140872	0.273973	0.0142885		-0.073731	0.155917	0.00237119
28	3595	247	32	0.0687065	0.129555	0.0737754			8897	207	45	0.0232663	0.217391	0.0238205		-0.0499549	0.0878366	0.00161501
29	3390	215	37	0.0634218	0.172093	0.0677165			2961	43	9	0.0145221	0.209302	0.0147361		-0.0529804	0.0372093	-0.00221159
30	3100	154	33	0.0496774	0.214286	0.0522743			3367	36	11	0.010692	0.305556	0.0108076		-0.0414667	0.0912698	-0.00292331
31	3315	67	22	0.0202112	0.328358	0.0206281			3067	19	6	0.00619498	0.315789	0.0062336		-0.0143945	-0.0125687	-0.00307756
32	3241	65	10	0.0200555	0.153846	0.020466			721	10	5	0.0138696	0.5	0.0140647		-0.0064013	0.346154	0.00465189
33	2818	87	25	0.030873	0.287356	0.0318565			3344	17	6	0.00508373	0.352941	0.00510971		-0.0267468	0.0655849	-0.00414112
34	2705	238	38	0.0879852	0.159664	0.0964734			5868	188	24	0.0320382	0.12766	0.0330986		-0.0633749	-0.0320043	-0.00357299
35	2690	142	4	0.0527881	0.028169	0.05573			631	35	4	0.0554675	0.114286	0.0587248		0.00299485	0.0861167	0.00478217
36	2687	57	17	0.0212132	0.298246	0.021673			3703	17	9	0.00459087	0.529412	0.00461205		-0.017061	0.231166	-0.00197489
37	2379	50	13	0.0210172	0.26	0.0214684			2463	14	3	0.00568413	0.214286	0.00571662		-0.0157518	-0.0457143	-0.00246659
38	2260	53	9	0.0234513	0.169811	0.0240145			2662	35	3	0.013148	0.0857143	0.0133232		-0.0106913	-0.084097	-0.00165299
39	2059	49	7	0.023798	0.142857	0.0243781			756	1	0	0.00132275	0	0.0013245		-0.0230536	-0.142857	-0.000716154
40	1895	17	4	0.00897098	0.235294	0.00905218			3993	13	4	0.0032557	0.307692	0.00326633		-0.00578585	0.0723982	-0.000430598
41	1888	62	6	0.032839	0.0967742	0.033954			1131	1	0	0.000884173	0	0.000884956		-0.033069	-0.0967742	0.000682414
42	1917	43	7	0.0224309	0.162791	0.0229456			2339	9	4	0.0038478	0.444444	0.00386266		-0.0190829	0.281654	0.000271362
43	1826	32	12	0.0175246	0.375	0.0178372			2251	12	7	0.00533096	0.583333	0.00535954		-0.0124777	0.208333	-0.00206524
44	1686	52	10	0.0308422	0.192308	0.0318237			5409	31	10	0.00573119	0.322581	0.00576422		-0.0260595	0.130273	-0.00113338
45	1666	147	29	0.0882353	0.197279	0.0967742			2649	45	17	0.0169875	0.377778	0.0172811		-0.0794931	0.180499	-0.00302392
46	1534	120	30	0.0782269	0.25	0.0848656			1050	70	26	0.0666667	0.371429	0.0714286		-0.0134371	0.121429	0.00692665
47	1479	42	20	0.0283976	0.47619	0.0292276			684	12	5	0.0175439	0.416667	0.0178571		-0.0113704	-0.0595238	-0.00511296
48	1259	6	1	0.00476569	0.166667	0.00478851			1207	12	0	0.009942	0	0.0100418		0.00525333	-0.166667	-0.00142848
49	1137	52	1	0.0457344	0.0192308	0.0479263			2002	94	2	0.046953	0.0212766	0.0492662		0.00133998	0.00204583	-3.42386e-05
50	1173	12	4	0.0102302	0.333333	0.0103359			978	3	0	0.00306748	0	0.00307692		-0.00725899	-0.333333	-0.00257423
51	1064	12	0	0.0112782	0	0.0114068			869	9	0	0.0103567	0	0.0104651		-0.000941728	0	0.000113007
52	1082	22	4	0.0203327	0.181818	0.0207547			1965	9	0	0.00458015	0	0.00460123		-0.0161535	-0.181818	-0.00183517
53	967	83	8	0.0858325	0.0963855	0.0938914			1729	16	4	0.0092539	0.25	0.00934034		-0.0845511	0.153614	0.00343144
54	1042	6	0	0.00575816	0	0.00579151			985	22	1	0.022335	0.0454545	0.0228453		0.0170538	0.0454545	-0.00100803
55	941	42	0	0.0446334	0	0.0467186			604	21	0	0.0347682	0	0.0360206		-0.010698	0	0.00128376
56	887	74	5	0.0834273	0.0675676	0.0910209			931	68	11	0.0730397	0.161765	0.0787949		-0.012226	0.0941971	0.00806329
57	845	32	6	0.0378698	0.1875	0.0393604			857	5	2	0.00583431	0.4	0.00586854		-0.0334918	0.2125	-0.00101363
58	877	41	6	0.0467503	0.146341	0.0490431			1954	20	4	0.0102354	0.2	0.0103413		-0.0387018	0.0536585	-0.000464565
59	828	13	0	0.0157005	0	0.0159509			875	16	0	0.0182857	0	0.0186263		0.00267539	0	-0.000321047
60	806	10	4	0.0124069	0.4	0.0125628			1028	6	2	0.00583658	0.333333	0.00587084		-0.00669197	-0.0666667	-0.00226514
61	767	54	6	0.0704042	0.111111	0.0757363			868	15	4	0.0172811	0.266667	0.017585		-0.0581513	0.155556	0.00325234
62	730	11	3	0.0150685	0.272727	0.015299			2622	19	4	0.00724638	0.210526	0.00729927		-0.00799976	-0.062201	-0.0016758
63	721	13	2	0.0180305	0.153846	0.0183616			2445	11	3	0.00449898	0.272727	0.00451931		-0.0138423	0.118881	6.87529e-05
64	620	31	0	0.05	0	0.0526316			979	55	0	0.0561798	0	0.0595238		0.00689223	0	-0.000827068
65	549	50	4	0.0910747	0.08	0.1002			5412	99	15	0.0182927	0.151515	0.0186335		-0.0815669	0.0715152	0.00459525
66	502	7	0	0.0139442	0	0.0141414			513	20	0	0.0389864	0	0.040568		0.0264265	0	-0.00317118
